# Targeted long-read sequencing as a single assay improves diagnosis of spastic-ataxia disorders

**DOI:** 10.1101/2024.09.04.24312938

**Authors:** Laura Ivete Rudaks, Igor Stevanovski, Dennis Yeow, Andre L. M. Reis, Sanjog R. Chintalaphani, Pak Leng Cheong, Hasindu Gamaarachchi, Lisa Worgan, Kate Ahmad, Michael Hayes, Andrew Hannaford, Samuel Kim, Victor S. C. Fung, Michael Halmagyi, Andrew Martin, David Manser, Michel Tchan, Karl Ng, Marina L. Kennerson, Ira W. Deveson, Kishore Raj Kumar

**Affiliations:** Molecular Medicine Laboratory and Neurology Department, Concord Repatriation General Hospital, Concord, 2137, Australia; Faculty of Medicine and Health, University of Sydney, Camperdown, 2050, Australia; Genomic and Inherited Disease Program, The Garvan Institute of Medical Research, Darlinghurst, 2010, Australia; Clinical Genetics Unit, Royal North Shore Hospital, St Leonards, 2065, Australia; Centre for Population Genomics, The Garvan Institute of Medical Research, Darlinghurst, 2010, Australia; Neurodegenerative Service, Prince of Wales Hospital, Randwick, 2031, Australia; Neuroscience Research Australia, Randwick, 2031, Australia; Faculty of Medicine, University of New South Wales, Kensington, 2052, Australia; School of Computer Science and Engineering, University of New South Wales, Kensington, 2052, Australia; Clinical Genetics Service, Royal Prince Alfred Hospital, Camperdown, 2050, Australia; Neurology Department, Royal North Shore Hospital, St Leonards, 2065, Australia; Movement Disorders Unit, Neurology Department, Westmead Hospital, Westmead, 2145, Australia; Neurology Department, Royal Prince Alfred Hospital, Camperdown, 2050, Australia; Department of Genetic Medicine, Westmead, 2145, Australia; The Northcott Neuroscience Laboratory, ANZAC Research Institute, Sydney Local Health District, Concord, 2137, Australia; School of Clinical Medicine, Faculty of Medicine and Health, St Vincent’s Healthcare Clinical Campus, University of New South Wales, Darlinghurst, 2010, Australia

**Keywords:** Nanopore sequencing, hereditary cerebellar ataxia, spinocerebellar ataxia, hereditary spastic paraplegia

## Abstract

The hereditary spastic-ataxia spectrum disorders are a group of rare disabling neurological diseases. The genetic testing process is complex, and often requires multiple different assays to evaluate the many potential causative genes and variant types, including short tandem repeat expansions, single nucleotide variants, insertions/deletions, structural variants and copy number variants. This can be a protracted process and, even after all avenues are exhausted, many individuals do not receive a genetic diagnosis.

Aiming to streamline and improve this process, we developed a targeted long-read sequencing strategy with capacity to characterise genetic variation of all types and sizes within 469 disease-associated genes, in a single assay. We applied this to a cohort of 34 individuals with genetically undiagnosed spastic-ataxia spectrum disorders. An additional five individuals with a known genetic diagnosis were included as positive controls.

We identified causative pathogenic variants that would be sufficient for genetic diagnosis in 14/34 (41%) unsolved participants. The success rate was 5/11 (45%) in those who were naïve to genetic testing and 9/23 (39%) in those who were undiagnosed after prior genetic testing, completed on a clinical basis. Short tandem repeat expansions in *FGF14* were the most common cause, present in 7/34 (21%). Two individuals (2/34, 6%) had biallelic pathogenic short tandem repeat expansions in *RFC1* and one individual had a monoallelic pathogenic short tandem repeat expansion in *ATXN8OS*/*ATXN8*. Causative pathogenic sequence variants other than short tandem repeat expansions were found in four individuals, including a heterozygous missense variant in *VCP*, a heterozygous in-frame deletion in *STUB1*, a homozygous splicing variant in *ANO10*, and compound heterozygous missense and nonsense variants in *SPG7*. In addition to these solved cases, a pathogenic or likely-pathogenic variant with uncertain clinical implications was identified in a further three individuals, including a single individual who was found to have a short tandem repeat expansion in *BEAN1* in addition to biallelic expansions in *FGF14* within the range of 200-249 repeats.

Our results demonstrate the utility of targeted long-read sequencing in the genetic evaluation of patients with spastic-ataxia spectrum disorders, highlighting both the capacity to increase overall diagnostic yield and to streamline the testing pathway by capturing all known genetic causes in a single assay.
