## Supplementary Table 1 for "Targeted long-read sequencing as a single assay improves diagnosis of spastic-ataxia disorders"

### Sheet: T2T-CHM13v2
Gene/Locus	Chromosome	Left flank position	Right flank position	Size (kb)
mtDNA	chrM	1	16569	16.568
AAAS	chr12	53223158	53340579	117.421
AARS1	chr16	76012976	76150696	137.72
AARS2	chr6	44082875	44197515	114.64
ABCA2	chr9	149191651	149313357	121.706
ABCB7	chrX	73434682	73640392	205.71
ABCD1	chrX	151948519	152068419	119.9
ABHD12	chr20	25309832	25505939	196.107
ABHD16A	chr6	31489989	31606391	116.402
ACBD5	chr10	27175213	27322146	146.933
ACO2	chr22	41897972	42057826	159.854
ACOX1	chr17	76784659	76922601	137.942
ADAR	chr1	153669177	153815158	145.981
ADD3	chr10	110830222	111069428	239.206
ADGRB2	chr1	31534757	31672543	137.786
ADGRG1	chr16	63355855	63510172	154.317
ADPRS/ADPRHL2	chr1	35901768	36006812	105.044
AFG3L2	chr18	12441960	12590204	148.244
AGTPBP1	chr9	97647026	97942526	295.5
AHI1	chr6	136421820	136736019	314.199
AIMP1	chr4	109576616	109710528	133.912
ALDH18A1	chr10	96435079	96585811	150.732
ALDH3A2	chr17	19546758	19684379	137.621
ALDH5A1	chr6	24314848	24457166	142.318
ALK	chr2	29186229	30015553	829.324
ALS2	chr2	202130871	202311871	181
AMPD2	chr1	109598824	109714777	115.953
ANO10	chr3	43320170	43757182	437.012
AP1S2	chrX	15358728	15487845	129.117
AP4B1	chr1	113855856	113966863	111.007
AP4E1	chr15	48665942	48863558	197.616
AP4M1	chr7	101291394	101400193	108.799
AP4S1	chr14	25172939	25378822	205.883
AP5Z1	chr7	4842829	4961604	118.775
APOB	chr2	20984648	21127293	142.645
APTX	chr9	32853214	33091679	238.465
ARG1	chr6	132615292	132828380	213.088
ARL13B	chr3	96628267	96802521	174.254
ARL6IP1	chr16	18678104	18788008	109.904
ARMC9	chr2	231633034	231911312	278.278
ARSA	chr22	51083297	51188670	105.373
ARSI	chr5	150782882	150925847	142.965
ATAD3A	chr1	896666	1019189	122.523
ATCAY	chr19	3809054	3955606	146.552
ATG5	chr6	107171310	107551953	380.643
ATG7	chr3	11217260	11602969	385.709
ATL1	chr14	44688686	44890162	201.476
ATM	chr11	108180586	108426596	246.01
ATN1	chr12	6885644	7003487	117.843
ATP13A2	chr1	16746381	16872349	125.968
ATP1A1	chr1	116330738	116468331	137.593
ATP1A3	chr19	44735945	44866859	130.914
ATP2B2	chr3	10267333	10752299	484.966
ATP2B3	chrX	151741232	151906502	165.27
ATP2B4/PMCA4	chr1	202840003	203057280	217.277
ATP6AP2	chrX	39930934	40058194	127.26
ATP6V0A1	chr17	43266042	43429769	163.727
ATP7B	chr13	51095106	51276941	181.835
ATP8A2	chr13	24531610	25289722	758.112
ATXN1	chr6	16121667	16684227	562.56
ATXN10	chr22	46106525	46380004	273.479
ATXN2	chr12	111374043	111626594	252.551
ATXN3	chr14	86224000	86386161	162.161
ATXN7	chr3	63856782	64097076	240.294
ATXN8 / ATXN8OS/ KLHL1	chr13	68773808	69513253	739.445
AUH	chr9	103329958	103578055	248.097
B4GALNT1	chr12	57541628	57651458	109.83
BBS1	chr11	66456845	66579844	122.999
BCAS3	chr17	61496268	62311704	815.436
BCKDHB	chr6	81265054	81604668	339.614
BEAN1	chr16	72171512	72337824	166.312
BICD2	chr9	104827924	104981391	153.467
BRAT1	chr7	2601326	2719288	117.962
BSCL2	chr11	62629694	62749262	119.568
BTD	chr3	15553660	15774629	220.969
C12orf4	chr12	4444524	4595295	150.771
C12orf65/MTRFR	chr12	123179989	123304487	124.498
C19orf12	chr19	32174628	32291529	116.901
CA8	chr8	60559460	60755474	196.014
CACNA1A	chr19	13281719	13809242	527.523
CACNA1E	chr1	180623103	181213498	590.395
CACNA1G	chr17	51377851	51544430	166.579
CACNA2D2	chr3	50342521	50584145	241.624
CACNB4	chr2	152234202	152601437	367.235
CAD	chr2	27209008	27335579	126.571
CAMTA1	chr1	6263294	7350752	1087.46
CAPN1	chr11	65123871	65255299	131.428
CASK	chrX	40869852	41378471	508.619
CBY1	chr22	39076820	39194047	117.227
CC2D2A	chr4	15401777	15633443	231.666
CCDC82	chr11	96308772	96445960	137.188
CCDC88C	chr14	85446797	85693084	246.287
CCT5	chr5	10139230	10255701	116.471
CEP290	chr12	87980894	88174041	193.147
CEP41	chr7	131657487	131806164	148.677
CHCHD10	chr22	24163028	24265165	102.137
CHMP3	chr2	86455444	86615493	160.049
CHP1	chr15	38987025	39138066	151.041
CLCN2	chr3	187105451	187220918	115.467
CLN5	chr13	76164301	76292777	128.476
CLN6	chr15	65975741	66125904	150.163
CLN8	chr8	1484446	1629837	145.391
CLPB	chr11	72161988	72411088	249.1
CLPP	chr19	6300432	6409144	108.712
COA7	chr1	52516007	52629888	113.881
COASY	chr17	43368655	43473465	104.81
COQ2	chr4	86541628	86665010	123.382
COQ4	chr9	140479646	140591174	111.528
COQ5	chr12	120442451	120573614	131.163
COQ6	chr14	68107579	68220719	113.14
COQ7	chr16	18948449	19060123	111.674
COQ8A/ADCK3	chr1	226035448	226225910	190.462
COX20	chr1	244201921	244311362	109.441
CP	chr3	151863150	152022585	159.435
CPLANE1/ C5orf42	chr5	37306061	37549226	243.165
CPT1C	chr19	52640966	52763875	122.909
CSF1R	chr5	150539838	150699964	160.126
CSTB	chr21	42078123	42181930	103.807
CTBP1	chr4	1160608	1298880	138.272
CTDP1	chr18	79903601	80079708	176.107
CTNNB1	chr3	41160140	41325487	165.347
CTSA	chr20	47576642	47685315	108.673
CWF19L1	chr10	101066556	101201936	135.38
CYP27A1	chr2	219218306	219351851	133.545
CYP2U1	chr4	111183835	111305785	121.95
CYP7B1	chr8	64963185	65274254	311.069
DAB1	chr1	56823660	58474710	1651.05
DARS1	chr2	136300305	136480526	180.221
DARS2	chr1	173132817	173266927	134.11
DDHD1	chr14	47194721	47411307	216.586
DDHD2	chr8	38452167	38602513	150.346
DHDDS	chr1	26220297	26359325	139.028
DHPS	chr19	12750215	12856271	106.056
DNAJC19	chr3	183735491	183841556	106.065
DNAJC5	chr20	65664973	65805880	140.907
DNM2	chr19	10794675	11010499	215.824
DNMT1	chr19	10209565	10407413	197.848
DOCK3	chr3	50654905	51464618	809.713
DSTYK	chr1	204356864	204526013	169.149
EBF3	chr10	130712552	130950245	237.693
EEF2	chr19	3904240	4013657	109.417
EIF2B1	chr12	123569272	123682630	113.358
EIF2B2	chr14	69162006	69271436	109.43
EIF2B3	chr1	44671756	44908324	236.568
EIF2B4	chr2	27356760	27462854	106.094
EIF2B5	chr3	186894587	187005663	111.076
ELOVL1	chr1	43183946	43288622	104.676
ELOVL4	chr6	81073209	81205949	132.74
ELOVL5	chr6	53057156	53239049	181.893
ENTPD1	chr10	96540887	96806364	265.477
EP300	chr22	41517504	41705012	187.508
EPM2A	chr6	146526801	146979078	452.277
ERCC4	chr16	13907393	14039586	132.193
ERLIN1	chr10	100984336	101120275	135.939
ERLIN2	chr8	37963000	38084818	121.818
EXOSC3	chr9	37740689	37875168	134.479
EXOSC5	chr19	44157608	44268583	110.975
FA2H	chr16	80709695	80871561	161.866
FAR1	chr11	13710976	13874650	163.674
FARS2	chr6	5080251	5748580	668.329
FAT1	chr4	189884525	190123428	238.903
FAT2	chr5	151993071	152157932	164.861
FBXL4	chr6	99992904	100172374	179.47
FBXO7	chr22	32888570	33012724	124.154
FDXR	chr17	75704283	75814819	110.536
FGF14	chr13	100876801	101668467	791.666
FICD	chr12	108434639	108545203	110.564
FLRT1	chr11	64043029	64159033	116.004
FLVCR1	chr1	212053255	212194367	141.112
FMR1	chrX	146126547	146263502	136.955
FOLR1	chr11	72066099	72172864	106.765
FOXG1	chr14	22914720	23018210	103.49
FRMD5	chr15	41628121	42052705	424.584
FXN	chr9	81159297	81302406	143.109
GAD1	chr2	171240356	171388262	147.906
GALC	chr14	82008434	82264297	255.863
GBA2	chr9	35707546	35819909	112.363
GBE1	chr3	81493135	81865065	371.93
GCH1	chr14	48997235	49158020	160.785
GDAP2	chr1	117822721	117988867	166.146
GEMIN5	chr5	155371376	155522109	150.733
GFAP	chr17	45707042	45819864	112.822
GJA1	chr6	122572649	122686781	114.132
GJC2	chr1	227288927	227398822	109.895
GLB1	chr3	32948383	33148973	200.59
GLRX5	chr14	89714196	89825402	111.206
GOSR2	chr17	47734521	47886955	152.434
GPAA1	chr8	145193441	145297067	103.626
GPT2	chr16	52631247	52778152	146.905
GRID2	chr4	95580513	97175528	1595.02
GRM1	chr6	147170724	147677968	507.244
GRN	chr17	45149241	45257101	107.86
GSS	chr20	36599086	36726682	127.596
HACE1	chr6	105854367	106085941	231.574
HARS1	chr5	141148432	141266741	118.309
HARS2	chr5	141166817	141274701	107.884
HEXA	chr15	70107399	70243224	135.825
HEXB	chr5	75070988	75253518	182.53
HIBCH	chr2	190629321	190883763	254.442
HPDL	chr1	45148451	45250235	101.784
HSPD1	chr2	197920209	198050337	130.128
IBA57	chr1	227304800	227421041	116.241
IFIH1	chr2	162673727	162825351	151.624
IFRD1	chr7	113691171	113849319	158.148
INPP5E	chr9	148607963	148718937	110.974
IRF2BPL	chr14	71184286	71288439	104.153
ITM2B	chr13	47402946	47533527	130.581
ITPR1	chr3	4437351	4891643	454.292
KANK1	chr9	419748	795417	375.669
KCNA1	chr12	4866952	4975267	108.315
KCNA2	chr1	110484881	110696401	211.52
KCNC3	chr19	53349467	53471051	121.584
KCND3	chr1	111735561	112054069	318.508
KCNJ10	chr1	159085718	159257239	171.521
KCNN2	chr5	114518861	115059373	540.512
KCNQ2	chr20	65157874	65333556	175.682
KDM5C	chrX	52412553	52561686	149.133
KIDINS220	chr2	8694827	8911364	216.537
KIF1A	chr2	241160495	241373256	212.761
KIF1C	chr17	4838274	4968727	130.453
KIF26B	chr1	244522450	245180184	657.734
KIF5A	chr12	57464265	57604872	140.607
KIF7	chr15	87314719	87469009	154.29
KLC2	chr11	66200971	66311501	110.53
KLC4	chr6	42819856	42953841	133.985
KPNA3	chr13	48868230	49061561	193.331
L1CAM	chrX	152085195	152209857	124.662
L2HGDH	chr14	44393794	44568455	174.661
LAMA1	chr18	7052299	7328323	276.024
LARS2	chr3	45354927	45621086	266.159
LETM1	chr4	1759954	1904630	144.676
LMNB1	chr5	127246579	127407028	160.449
LRPPRC	chr2	43841557	44051354	209.797
LRSAM1	chr9	139608436	139760406	151.97
LYST	chr1	235007714	235330243	322.529
MAG	chr19	37786789	37908521	121.732
MAPK8IP3	chr16	1672031	1836596	164.565
MARS1	chr12	57393734	57535797	142.063
MARS2	chr2	198139049	198242078	103.029
MECR	chr1	28985313	29123599	138.286
MED27	chr9	144016229	144343912	327.683
MGME1	chr20	17970141	18092263	122.122
MKKS	chr20	10394020	10527226	133.206
MKS1	chr17	59023328	59137486	114.158
MMACHC	chr1	45322667	45433433	110.766
MME	chr3	157748077	158007684	259.607
MMP8	chr11	102663966	102779211	115.245
MORC2	chr22	31338696	31482332	143.636
MRE11/MRE11A	chr11	94372612	94550925	178.313
MSTO1	chr1	154698770	154803498	104.728
MTCL1	chr18	8818723	9045758	227.035
MTFMT	chr15	62760917	62889049	128.132
MTHFR	chr1	11279802	11400539	120.737
MTPAP	chr10	30290827	30455450	164.623
MTTP	chr4	102828530	102989428	160.898
MVK	chr12	109498154	109623017	124.863
MYO19	chr17	37431386	37579188	147.802
NDUFAF6	chr8	95970749	96291696	320.947
NDUFS2	chr1	160284545	160401847	117.302
NDUFS4	chr5	54338480	54561162	222.682
NDUFS7	chr19	1303524	1415486	111.962
NDUFS8	chr11	67984269	68090285	106.016
NDUFV1	chr11	67550341	67657243	106.902
NEFL	chr8	25176443	25282101	105.658
NFU1	chr2	69358459	69499735	141.276
NGLY1	chr3	25671799	25842805	171.006
NHLRC1	chr6	17942610	18044847	102.237
NIPA1	chr15	20394906	20551623	156.717
NKX2-1	chr14	30655666	30760432	104.766
NKX6-2	chr10	133682361	133785334	102.973
NOL3	chr16	72914447	73020029	105.582
NOP56	chr20	2633054	2738860	105.806
NOTCH1	chr9	148673532	148827907	154.375
NOVA2	chr19	48711166	48851472	140.306
NPC1	chr18	23650273	23831230	180.957
NPC2	chr14	68635160	68753148	117.988
NPHP1	chr2	110538676	110721429	182.753
NPTX1	chr17	81318723	81429733	111.01
NT5C2	chr10	103923427	104216228	292.801
NUBPL	chr14	25637212	26108537	471.325
NUS1	chr6	118809707	118944963	135.256
OFD1	chrX	13266177	13400791	134.614
OPA1	chr3	196238743	196444453	205.71
OPA3	chr19	48304701	48479476	174.775
OPHN1	chrX	66425136	66917399	492.263
OTUD4	chr4	148378230	148547987	169.757
PAH	chr12	102747868	102969234	221.366
PANK2	chr20	3869775	4010797	141.022
PAX6	chr11	31870592	32003767	133.175
PCDH12	chr5	142419537	142545699	126.162
PCYT2	chr17	82718118	82828592	110.474
PDSS1	chr10	26672732	26818706	145.974
PDYN	chr20	1958890	2074418	115.528
PEX10	chr1	1793554	1903387	109.833
PEX16	chr11	46015593	46124739	109.146
PEX2	chr8	77359691	77480386	120.695
PEX3	chr6	144593215	144733024	139.809
PEX6	chr6	42743003	42858304	115.301
PEX7	chr6	137960745	138152113	191.368
PGAP1	chr2	197266688	197461457	194.769
PDHA1	chrX	18876611	18994454	117.843
PHYH	chr10	13240859	13365465	124.606
PI4KA	chr22	21066400	21318138	251.738
PIGS	chr17	29446006	29564419	118.413
PIK3R5	chr17	8736067	8922877	186.81
PITRM1	chr10	3088972	3224045	135.073
PLA2G6	chr22	38524672	38729128	204.456
PLD3	chr19	43118977	43251065	132.088
PLP1	chrX	102170669	102289585	118.916
PLTP	chr20	47585116	47698212	113.096
PMM2	chr16	8771584	8932071	160.487
PMPCA	chr9	148589971	148703102	113.131
PMPCB	chr7	104561886	104693956	132.07
PNKD	chr2	218706093	218882888	176.795
PNKP	chr19	52810019	52928488	118.469
PNPLA6	chr19	7484738	7612496	127.758
PNPT1	chr2	55581213	55740997	159.784
POLG	chr15	87021132	87139694	118.562
POLR3A	chr10	78788289	78948628	160.339
POLR3B	chr12	106271061	106523832	252.771
POU4F1	chr13	77774085	77879278	105.193
PPP2R2B	chr5	147067041	147670861	603.82
PRDM13	chr6	100730227	100839033	108.806
PRDX3	chr10	120013136	120124228	111.092
PRICKLE1	chr12	42364615	42598154	233.539
PRKCG	chr19	56908895	57037358	128.463
PRNP	chr20	4675586	4789179	113.593
PRPS1	chrX	106015192	106138758	123.566
PRRT2	chr16	30043548	30147732	104.184
PSEN1	chr14	67291964	67479152	187.188
PTRH2	chr17	60493380	60626375	132.995
PUM1	chr1	30733767	30968128	234.361
RAB3GAP2	chr1	219337567	219561837	224.27
RARS1	chr5	168971242	169104094	132.852
RARS2	chr6	88672691	88848283	175.592
REEP1	chr2	86166087	86390099	224.012
REEP2	chr5	138915273	139023185	107.912
RFC1	chr4	39207079	39386017	178.938
RFXANK	chr19	19278778	19388413	109.635
RNASEH2B	chr13	50074699	50289086	214.387
RNF170	chr8	43067750	43216230	148.48
RNF216	chr7	5687579	5949138	261.559
RNF220	chr1	44226114	44572650	346.536
RNU7	chr2	179239469	179391751	152.282
RORA	chr15	58241519	59082551	841.032
RPGRIP1L	chr16	59345985	59551771	205.786
RTN2	chr19	48262543	48374323	111.78
RUBCN	chr3	200351254	200532103	180.849
SACS	chr13	22445476	22690572	245.096
SAMD9L	chr7	94322089	94440420	118.331
SAMHD1	chr20	38564579	38726186	161.607
SAR1B	chr5	135076762	135224894	148.132
SARS2	chr19	41669237	41784732	115.495
SCN1A	chr2	166392174	166656787	264.613
SCN2A	chr2	165602325	165899581	297.256
SCN8A	chr12	51504441	51826384	321.943
SCYL1	chr11	65469279	65582904	113.625
SDHA	chr5	159284	297721	138.437
SEC31A	chr4	86097772	86280385	182.613
SELENOI	chr2	26293925	26484509	190.584
SEPSECS	chr4	25051930	25192372	140.442
SERAC1	chr6	159305719	159463664	157.945
SETX	chr9	144425833	144619459	193.626
SH3TC2	chr5	149408484	149648008	239.524
SHMT2	chr12	57147811	57253173	105.362
SIGMAR1	chr9	34603268	34706355	103.087
SIL1	chr5	139422860	139869621	446.761
SLC16A2	chrX	72804953	73017554	212.601
SLC17A5	chr6	74720746	74882087	161.341
SLC19A3	chr2	228116399	228250658	134.259
SLC1A3	chr5	36806208	36988148	181.94
SLC1A4	chr2	64948098	65083490	135.392
SLC20A2	chr8	42636790	42859908	223.118
SLC25A15	chr13	39958378	40081426	123.048
SLC25A46	chr5	111198721	111322850	124.129
SLC2A1	chr1	42745821	42879363	133.542
SLC33A1	chr3	158545660	158678118	132.458
SLC44A1	chr9	117369229	117663817	294.588
SLC52A2	chr8	145452592	145579915	127.323
SLC9A1	chr1	26888788	27058165	169.377
SLC9A6	chrX	134232574	134405980	173.406
SNAP25	chr20	10211695	10400292	188.597
SNX14	chr6	86672300	86860964	188.664
SOD1	chr21	29977650	30086914	109.264
SOX10	chr22	38382308	38499038	116.73
SPART/SPG20	chr13	35471139	35639682	168.543
SPAST	chr2	32061981	32256198	194.217
SPG11	chr15	42320662	42521666	201.004
SPG21/ACP33	chr15	62722442	62849710	127.268
SPG7	chr16	95521372	95688295	166.923
SPR	chr2	72850323	72955099	104.776
SPTAN1	chr9	140709398	140890530	181.132
SPTBN2	chr11	66628745	66775476	146.731
SPTSSA	chr14	28581319	28711012	129.693
SQSTM1	chr5	180311594	180442429	130.835
SRD5A3	chr4	58784370	58911238	126.868
STUB1	chr16	634299	736945	102.646
STXBP1	chr9	139736361	139952982	216.621
SUFU	chr10	103338959	103568575	229.616
SUOX	chr12	55914243	56023704	109.461
SVBP	chr1	42627541	42737878	110.337
SYNE1	chr6	153272981	153889113	616.132
SYNGAP1	chr6	33191023	33325052	134.029
SYT14	chr1	209097693	209460005	362.312
TBC1D23	chr3	102916332	103080593	164.261
TBCE	chr1	234670283	234898336	228.053
TBP	chr6	171877853	171996416	118.563
TCTN1	chr12	110541718	110677124	135.406
TCTN2	chr12	123619981	123757267	137.286
TCTN3	chr10	96492496	96623250	130.754
TDP1	chr14	84129135	84318965	189.83
TDP2	chr6	24470363	24587323	116.96
TECPR2	chr14	96548536	96788379	239.843
TFG	chr3	103365050	103504713	139.663
TGM6	chr20	2361268	2513114	151.846
TH	chr11	2203295	2311192	107.897
THAP11	chr16	73588094	73689969	101.875
THG1L	chr5	158200432	158310460	110.028
TINF2	chr14	18388016	18490957	102.941
TMEM106B	chr7	12292157	12423955	131.798
TMEM138	chr11	61300952	61407819	106.867
TMEM216	chr11	61331255	61437743	106.488
TMEM231	chr16	81534994	81654515	119.521
TMEM237	chr2	202050837	202174222	123.385
TMEM240	chr1	919282	1025128	105.846
TMEM63C	chr14	71276334	71518802	242.468
TMEM67	chr8	94829829	94994262	164.433
TOMM70	chr3	103018774	103156448	137.674
TPP1	chr11	6621236	6727915	106.679
TRAPPC11	chr4	186952463	187106791	154.328
TREX1	chr3	48443816	48545650	101.834
TRPC3	chr4	125128529	125306098	177.569
TSEN54	chr17	76359426	76468101	108.675
TSFM	chr12	57701129	57826442	125.313
TTBK2	chr15	40495862	40777940	282.078
TTC19	chr17	15852000	15997228	145.228
TTI1	chr20	39657328	39807805	150.477
TTPA	chr8	63423126	63560623	137.497
TUBB2A	chr6	2970886	3074765	103.879
TUBB2B	chr6	3042680	3150130	107.45
TUBB4A	chr19	6433817	6542345	108.528
TWNK/C10orf2	chr10	101820742	101927778	107.036
UBA5	chr3	135348939	135471679	122.74
UBAP1	chr9	34147963	34321456	173.493
UBR4	chr1	18848062	19083778	235.716
UBTF	chr17	45008136	45124724	116.588
UCHL1	chr4	41180201	41292242	112.041
UNC79	chr14	87515098	87985165	470.067
UNC80	chr2	210201971	210530014	328.043
USP8	chr15	48182488	48372500	190.012
VAMP1	chr12	6422621	6531325	108.704
VCP	chr9	35025243	35141804	116.561
VLDLR	chr9	2574554	2712816	138.262
VPS13D	chr1	11724166	12106190	382.024
VPS37A	chr8	17464528	17617885	153.357
VPS41	chr7	38830029	39139445	309.416
VPS53	chr17	341960	656192	314.232
VRK1	chr14	90979172	91213549	234.377
VWA3B	chr2	98495332	98821154	325.822
WARS2	chr1	118994400	119203881	209.481
WASHC5/ KIAA0196	chr8	126108081	126275658	167.577
WDR48	chr3	39014175	39158835	144.66
WDR73	chr15	82341705	82456711	115.006
WDR81	chr17	1555452	1677532	122.08
WFS1	chr4	6193865	6326181	132.316
WWOX	chr16	84105175	85318915	1213.74
XRCC1	chr19	46314840	46452105	137.265
ZFHX3	chr16	78550697	79759697	1209
ZFR	chr5	32418061	32608413	190.352
ZFYVE26	chr14	61884490	62073738	189.248
