## Supplementary Table 2 for "Targeted long-read sequencing as a single assay improves diagnosis of spastic-ataxia disorders"

### Sheet: T2T-CHM13v2
Gene/Locus	Chromosome	Left boundary	Right boundary	Reference size (bp)
ATN1	chr12	6947903	6947939	36
ATXN1	chr6	16200190	16200280	90
ATXN10	chr22	46280059	46280134	75
ATXN2	chr12	111575874	111575940	66
ATXN3	chr14	86300519	86300603	84
ATXN7	chr3	63956303	63956333	30
ATXN8OS	chr13	69361243	69361270	27
BEAN1	chr16	72284668	72284761	93
CACNA1A	chr19	13333136	13333175	39
CSTB	chr21	42132054	42132091	37
DAB1	chr1	57367432	57367473	41
FGF14	chr13	101377549	101377792	243
FMR1	chrX	146176679	146176769	90
FXN	chr9	81210834	81210861	27
NOP56	chr20	2683190	2683228	38
PPP2R2B	chr5	147414734	147414779	45
PRNP	chr20	4738606	4738705	99
RFC1	chr4	39318075	39318138	63
TBP	chr6	171935459	171935573	114
ZFHX3	chr16	78605503	78605547	44
